# Assessing Cellular and Transcriptional diversity of IIeal Mucosa amongst Treatment Naïve and Treated Crohn’s disease

**DOI:** 10.1101/2022.05.19.22275263

**Authors:** Sushma Chowdary Maddipatla, Vasantha L Kolachala, Suresh Venkateswaran, Anne F Dodd, Ranjit Singh Pelia, Duke Geem, Hong Yin, Yutong Sun, Congmin Xu, Angela Mo, Astrid Kosters, Junkai Yang, Jason D. Matthews, Eliver Ghosn, Subra Kugathasan, Peng Qiu

## Abstract

**Background and Aims:** Crohn’s disease is a life-long disease characterized by chronic inflammation of the gastrointestinal tract. Defining the cellular and transcriptional composition of the mucosa at different stages of disease progression is needed for personalized therapy in Crohn’s.

**Methods:** Ileal biopsies were obtained from (i) controls (n=6), (ii) treatment-naïve (n=7), and (iii) established (n=14) Crohn’s patients along with remission (n=3) and refractory (n=11) treatment groups. The biopsies were processed using 10x Genomics single cell 5’ yielded 139,906 cells. Gene expression count matrices of all samples were analyzed by reciprocal principal component integration, followed by clustering analysis. Manual annotations of the clusters were performed using canonical gene markers. Cell-type proportions, differential expression analysis and gene ontology enrichment were carried out for each cell type.

**Results:** We identified 3 cellular compartments with 9 epithelial, 1 stromal, and 5 immune cell subtypes. We observed differences in the cellular composition between ctrl, treatment-naive and established groups, with the significant changes in the epithelial subtypes of the treatment-naive patients, including microfold, tuft, goblet, enterocytes and BEST4+ cells. Surprisingly, fewer changes in the composition of the immune compartment were observed, however gene expression in the epithelial and immune compartment was different between Crohn’s phenotypes indicating changes in cellular activity.

**Conclusions:** Our study identified cellular and transcriptional signatures associated with treatment-naive that collectively points to dysfunction of the intestinal barrier with an increase in inflammatory cellular activity. Our analysis also highlights the heterogeneity amongst patients within the same disease phenotype, shinning new light on personalized treatment responses and strategies.
