## Supplementary Table 1 for "Assessing Cellular and Transcriptional diversity of IIeal Mucosa amongst Treatment Naïve and Treated Crohn’s disease"

### Sheet: Sheet1
Sample ID	Est/treatment naïve	Disease Activity	Age	Gender	Race
sample 1	Control	Control	5-10	F	AA
sample 7	Control	Control	15-20	F	AA
sample 8	Control	Control	15-20	M	AA
sample 10	Control	Control	15-20	F	C
sample 12	Control	Control	15-20	M	AA
sample 15	Control	Control	15-20	F	AA
sample 2	Treatment naïve	Treatment naïve	15-20	M	AA
sample 11	Treatment naïve	Treatment naïve	15-20	F	AA
sample 19	Treatment naïve	Treatment naïve	15-20	M	C
sample 21	Treatment naïve	Treatment naïve	15-20	F	C
sample 23	Treatment naïve	Treatment naïve	15-20	M	C
sample 25	treatment naïve	treatment naïve	15-20	M	C
sample 29	treatment naïve	treatment naïve	15-20	M	Asian
sample 20	Established CD	Refractory	10-15	M	AA
sample 13	Established CD	Refractory	15-20	F	AA
sample 27	Established CD	Refractory	5-10	F	AA
sample 17	Established CD	Refractory	15-20	M	Asian
sample 26	Established CD	Refractory	10-15	M	C
sample 22	Established CD	Refractory	10-15	M	C
sample 18	Established CD	Refractory	15-20	M	Asian
sample 9	Established CD	Refractory	15-20	M	AA
sample 24	Established CD	Refractory	15-20	F	AA
sample 14	Established CD	Refractory	10-15	M	Asian
sample 5	Established CD	Refractory	15-20	F	AA
sample 3	Established CD	Remission	45-50	M	C
sample 16	Established CD	Remission	15-20	M	C
sample 28	Established CD	Remission	15-20	F	Asian
